# Predicting thoracic aortic dissection in a diverse biobank using a polygenic risk score

**DOI:** 10.1101/2024.09.01.24312895

**Authors:** John DePaolo, Siavash Zamirpour, Sarah Abramowitz, Gina Biagetti, Renae Judy, Cameron Beeche, Jeffrey Duda, James Gee, Walter R. Witschey, Julio A. Chirinos, Nicholas J. Goel, Nimesh Desai, Wilson Y. Szeto, Dongchuan Guo, Dianna M. Milewicz, Michael G. Levin, James P. Pirruccello, Scott M. Damrauer

## Abstract

**Background:** Thoracic aortic dissection is a life-threatening condition that often occurs in the presence of aortic dilation. Despite a known association between ascending aortic diameter (AscAoD) and dissection risk, predicting dissection risk remains challenging.

**Objectives:** Determine whether common variant genetics can be used to improve identification of individuals most at risk for dissection.

**Methods:** A genome wide association study (GWAS)-by-subtraction was performed to characterize the diameter-independent genetics of thoracic aortic dissection by subtracting a GWAS of aortic diameter (AoD) from a GWAS of thoracic aortic aneurysm and dissection (TAAD). A polygenic risk score (PRS) was calculated using the PRS-Continuous Shrinkage statistical package and evaluated for its ability to predict aortic dissection. The primary analytic cohort was Penn Medicine Biobank (PMBB) which comprises volunteers consenting to linkage of health records with biospecimens, including DNA which has undergone genome-wide genotyping; additional analyses were performed in the National Institutes of Health All of Us (AoU) cohort.

**Results:** We identified 43 significant genetic risk loci in our GWAS-by-subtraction and derived a “Dissection-PRS.” In the PMBB, the Dissection-PRS associated with an increased risk of prevalent dissection (odds ratio [OR]=2.13 per 1 standard deviation [sd] increase in Dissection-PRS, 95% confidence interval [CI] 1.91 to 2.39, *P*<0.001), These results were consistent when excluding individuals with pathogenic or likely pathogenic variants in established aortopathy genes. When adjusting for clinical risk factors including ascending aortic diameter, the association of the Dissection-PRS with prevalent dissection attenuated but remained significant (OR=1.62 per 1 sd increase in PRS, 95% CI 1.36 to 1.94, *P*<0.001). The addition of the PRS to a model containing age, sex, clinical risk factors, and ascending aortic diameter substantially improved model discrimination (base model area under the receiver operator characteristic curve [AUROC]=0.676, 95% CI 0.651 to 0.702; with addition of PRS AUROC=0.723, 95% CI 0.702 to 0.744). Analysis in AoU demonstrated similar findings.

**Conclusions:** A common-variant PRS can predict aortic dissection in a diverse population.
