## Supplemental Tables 1-2 for "Predicting thoracic aortic dissection in a diverse biobank using a polygenic risk score"

### Sheet: Contents
Table	Title
ST-1	Summary information of parent GWAS
ST-2	Genetic risk loci for diameter-independent dissection GWAS

### Sheet: ST-1
	Consortium	Particiapnts (cases/controls)	EUR N (%)	AFR N (%)	Phenotype method
Ascending and Descending Thoracic Aortic Diameter	UKB	38,694 ascending and 39,688 descending	NA	NA	Cardiac MRI segmentation of ascending and descending aorta
Thoracic Aortic Aneurysm and Dissection	MVP	461,669 (8,626 cases, 453,043 controls)	337660 (73%)	89,373 (19%)	ICD-9, ICD-10, and CPT codes

### Sheet: ST-2
CHR	BP	rsid	pval	EAF	A1	A2	BETA	SE	OR	LCB	UCB	Nearest Gene
1	62288311	rs12755468	1.31736e-08	0.161034	A	T	0.128704	0.0226439	1.13735	1.08798	1.18897	PATJ*
1	150371448	rs1260387	7.94754e-11	0.259443	T	C	0.109494	0.0168411	1.11571	1.07949	1.15316	RPRD2*
1	176589008	rs12138378	3.51073e-10	0.0715706	C	T	-0.209528	0.0333942	0.810967	0.759587	0.865823	PAPPA2*
2	19729131	rs1863777	1.96221e-18	0.321074	T	C	0.139677	0.0159459	1.1499	1.11452	1.18641	OSR1
2	180639097	rs55924451	8.27206e-09	0.498012	G	T	0.0939084	0.0162956	1.09846	1.06393	1.13411	ZNF385B*
3	41853310	rs10510731	9.59506e-12	0.166004	C	T	-0.139198	0.0204328	0.870056	0.8359	0.905607	ULK4
3	119097548	rs36087584	3.0022e-08	0.390656	T	C	0.0884652	0.0159647	1.0925	1.05884	1.12722	ARHGAP31*
3	174452796	rs6809168	2.9516e-09	0.176938	C	T	-0.115519	0.0194664	0.890904	0.857553	0.925552	NAALADL2*
4	146814640	rs7666150	3.18193e-14	0.49503	T	C	-0.119407	0.0157307	0.887447	0.860502	0.915235	ZNF827
4	185001523	rs4073100	1.07127e-08	0.0129225	T	A	-0.305431	0.053406	0.736806	0.663579	0.818113	ENPP6*
5	81720270	rs392328	2.24543e-11	0.475149	C	T	-0.103835	0.015523	0.901374	0.874362	0.92922	ATP6AP1L
5	95568777	rs10213951	5.68212e-33	0.352883	T	C	0.198272	0.0165764	1.21929	1.18032	1.25956	MIR583
5	122438902	rs337125	1.35401e-15	0.478131	T	C	-0.122202	0.0152951	0.88497	0.858833	0.911902	PRDM6
6	12278956	rs4714352	3.20548e-12	0.469185	C	T	-0.111979	0.0160695	0.894063	0.866342	0.922671	EDN1
6	72199170	rs2206826	1.93434e-08	0.249503	T	A	0.110668	0.0196995	1.11702	1.07472	1.161	LINC00472*
6	85478315	rs9341997	3.0193e-10	0.116302	T	C	-0.139238	0.0221091	0.870021	0.833125	0.908551	TBX18*
7	35272709	rs28709565	1.22412e-15	0.307157	T	G	0.135538	0.016938	1.14515	1.10776	1.18381	TBX20
7	73431693	rs62465578	7.42275e-27	0.472167	G	T	-0.166164	0.0154871	0.846907	0.821586	0.873009	ELN
8	11819165	rs12550278	1.41467e-08	0.486083	C	T	0.0868185	0.0153076	1.0907	1.05846	1.12392	DEFB136
8	38805049	rs11990200	5.14901e-09	0.232604	G	A	0.107963	0.0184796	1.11401	1.07438	1.1551	PLEKHA2*
8	122409100	rs10956037	3.33665e-10	0.106362	A	G	0.151147	0.0240593	1.16317	1.10959	1.21933	HAS2
9	127964259	rs113258444	5.22431e-09	0.136183	A	G	0.12896	0.0220827	1.13764	1.08946	1.18797	RABEPK*
10	30335520	rs2505084	1.30764e-11	0.481113	G	A	0.102844	0.0151961	1.10832	1.07579	1.14183	JCAD*
10	96133290	rs11814451	1.31376e-11	0.177932	C	T	0.13603	0.0201016	1.14572	1.10145	1.19176	NOC3L
11	69796568	rs55709757	1.21621e-09	0.16998	A	T	-0.118326	0.0194677	0.888406	0.855146	0.92296	ANO1
11	87426813	rs2155192	2.28656e-08	0.033797	G	A	0.195542	0.0349883	1.21597	1.13538	1.30228	TMEM135*
11	130271647	rs747249	2.75272e-19	0.328032	A	G	-0.14022	0.0156179	0.869167	0.842964	0.896184	ADAMTS8
12	90088580	rs11105375	1.4187e-11	0.141153	T	A	-0.134598	0.0199228	0.874067	0.840594	0.908873	ATP2B1-AS1
12	115371181	rs7300371	2.44894e-08	0.286282	T	C	-0.0933009	0.01673	0.910919	0.881534	0.941284	TBX3*
12	123799974	rs6488868	2.04817e-11	0.27833	A	G	0.107061	0.0159731	1.113	1.0787	1.1484	SBNO1*
13	22861921	rs9316871	3.61577e-29	0.205765	A	G	0.200712	0.0179037	1.22227	1.18013	1.26593	LINC00424*
13	50822363	rs2762049	1.59246e-13	0.383698	G	C	-0.109743	0.014872	0.896064	0.870322	0.922568	DLEU1
15	48883939	rs1818275	4.25512e-41	0.10835	C	T	0.307755	0.0229223	1.36037	1.3006	1.42288	FBN1
15	71612514	rs1441358	1.36658e-11	0.358847	T	G	0.10491	0.015516	1.11061	1.07734	1.1449	THSD4
16	1070415	rs383508	2.42145e-09	0.16998	A	C	0.118107	0.0197944	1.12536	1.08254	1.16988	SOX8*
16	58794787	rs171787	3.76319e-09	0.114314	T	C	-0.133485	0.0226466	0.87504	0.837049	0.914756	GOT2*
16	83045790	rs7500448	2.39371e-15	0.243539	A	G	-0.141052	0.0178118	0.868444	0.838649	0.899298	CDH13
17	2097583	rs1002135	1.18417e-17	0.397614	T	G	-0.125312	0.0146487	0.882222	0.857252	0.907919	SMG6
17	47379581	rs2960172	3.4001e-09	0.306163	G	A	0.0931105	0.015752	1.09758	1.06421	1.132	ZNF652*
17	60768921	rs3786132	2.75505e-09	0.404573	A	C	0.0922732	0.0155197	1.09666	1.06381	1.13054	MRC2*
20	10557252	rs693974	6.54362e-11	0.38171	C	T	0.100683	0.0154168	1.10593	1.07301	1.13985	SLX4IP
20	19528667	rs3790257	2.05485e-08	0.303181	C	A	-0.0925662	0.0165081	0.911589	0.882566	0.941567	SLC24A3
20	34175417	rs6088889	5.56898e-10	0.163022	C	A	-0.133613	0.021543	0.874928	0.838754	0.912663	SPAG4*
*Genes unreported in genome-wide association study of thoracic arotic aneurysm and dissection (Klarin, et al, Nature Genetics, 2023) or ascending and descending thoracic aortic diameter (Pirruccello, et al, Nature Genetics, 2022)
